# Comparison of contact diaries and wearable proximity sensors in measuring household contacts in low- and middle-income countries

**DOI:** 10.1101/2025.10.07.25336904

**Authors:** Machi Shiiba, Moses C Kiti, Obianuju Aguolu, Noureen Ahmed, Charfudin Sacoor, Ivalda Macicame, Edgar Jamisse, Corssino Tchavana, Orvalho Augusto, Americo Jose, Migdalia Wamba, Nilzio Cavele, Azucena Bardaji, Herberth Maldonado, Rajan Srinivasan, Venkata Raghava Mohan, Momin Kazi, Raheel Allana, Fauzia Malik, Benjamin A Lopman, Saad B Omer, Kristin N Nelson

**Author notes:** Corresponding author: Machi Shiiba.

## Abstract

**Background:** Respiratory and enteric infections remain a high burden worldwide. The spread of these infections is driven by person-to-person interactions, or ‘contacts’. Contact diaries have been widely used to collect information such as the number of contacts a person has throughout the day, and characteristics of each interaction that may be relevant for disease transmission. Wearable proximity sensors have been used to complement data from contact diaries, and in particular to capture contacts among children who are not able to report their contacts. Studies that have compared contact diary and wearable proximity sensors are mostly in high-income countries or conducted in small populations in low- and middle-income countries (LMICs). We aimed to compare how effectively the two methods capture contacts relevant for disease transmission in LMICs’ household settings.

**Methods:** We conducted a population-based study and collected social contact data with contact diary and wearable proximity sensor in four LMICs – Guatemala, India, Mozambique, and Pakistan. We compared the number, concordance, and duration of contacts captured by the sensors and the reported in the contact diaries.

**Results:** 421 participants documented a total of 1189 unique contacts on contact diaries, and recorded 1248 unique sensor contacts. The mean number of unique contacts was higher in the contact diary than recorded by the sensors in India, lower in the contact diary than recorded by the sensors in Mozambique and Pakistan, and similar in Guatemala. In all countries, more than half of contact pairs were reported by both contact diary and sensors, though this varied by site with 56% of contact pairs reported by both methods in Mozambique and 87% of contact pairs in India. The duration of contacts reported by concordant contact pairs was longer in contact diary compared to the duration captured by sensors in all four countries.

**Conclusions:** This study demonstrated that both contact diaries and wearable proximity sensors have unique features in measuring social contacts in LMICs, suggesting that they are complementary. Future work should consider the characteristics of each method in understanding person-to-person interactions relevant for infectious disease transmission and implement suitable options for the scope of their study.
