## Supplemental Table 1 for "Comparison of contact diaries and wearable proximity sensors in measuring household contacts in low- and middle-income countries"

### Sheet: Sheet1
		Guatemala				India				Mozambique				Pakistan
Predictor	Category	OR - diary	CI - diary	OR - sensor	CI - sensor	OR - diary	CI - diary	OR - sensor	CI - sensor	OR - diary	CI - diary	OR - sensor	CI - sensor	OR - diary	CI - diary	OR - sensor	CI - sensor
Participant age	<5y	1.0 (ref)	-	1.0 (ref)	-	1.0 (ref)	-	1.0 (ref)	-	1.0 (ref)	-	1.0 (ref)	-	1.0 (ref)	-	1.0 (ref)	-
	5-19y	7.4	(1.2, 66.1)	4.1e-09	(NA, Inf)	1.3	(0.7, 2.2)	0.4	(0.02, 5.0)	1.3	(0.2, 10.3)	0.5	(0.05, 4.4)	0.5	(0.06, 2.6)	350000000	(0, NA)
	20-29y	460000000	(2.9e-98, Inf)	8.2e-10	(0, Inf)	1.2	(0.6, 2.1)	0.6	(0.02, 7.5)	24.6	(2.8, 304.8)	1.1e-08	(NA, 2.2e138)	9.1e-09	(9.6e-303, 8.6e285)	1100000000	(0, Inf)
	30+y	8200000000	(7.3e-128, NA)	0.04	(0, Inf)	1.7	(1.0, 2.8)	0.5	(0.05, 6.0)	8.1	(1.4, 71.5)	0.1	(3.3e-3, 2.7)	3	(3.5e-249, 1.3e230)	54000000	(0, Inf)
Participant sex	Female	1.0 (ref)	-	1.0 (ref)	-	1.0 (ref)	-	1.0 (ref)	-	1.0 (ref)	-	1.0 (ref)	-	1.0 (ref)	-	1.0 (ref)	-
	Male	0.6	(0.2, 1.8)	2300000000	(1.3e-253, NA)	1.2	(0.9, 1.8)	0.5	(0.06, 2.7)	0.8	(0.2, 2.8)	2.6	(0.5, 17.2)	0.6	(0.1, 2.4)	580000000	(0, NA)
Contact age	<5y	1.0 (ref)	-	1.0 (ref)	-	1.0 (ref)	-	1.0 (ref)	-	1.0 (ref)	-	1.0 (ref)	-	1.0 (ref)	-	1.0 (ref)	-
	5-19y	1.5	(0.3, 6.1)	5.2e-18	(NA, Inf)	1.3	(0.7, 2.2)	2.1	(0.3, 13.1)	1.3	(0.2, 10.7)	0.05	(2.1e-3, 0.5)	14000000	(3.5e-133, NA)	0.3	(0, Inf)
	20-29y	0.8	(3.7e-81, 7.4e78)	1.2e-19	(NA, Inf)	1.2	(0.6, 2.1)	1.4	(0.06, 12.9)	14.1	(1.5, 195.8)	1.2e-08	(5.4e-111, 4.3e69)	930000000000000	(0, NA)	3.8e-08	(0, Inf)
	30+y	380000000	(3.4e-166, Inf)	8.1e-29	(NA, Inf)	1.7	(1.1, 2.9)	2.7e-08	(NA, 7.0e75)	14.5	(2.2, 162.3)	0.6	(0.07, 4.4)	2000000000000000	(0, NA)	6.3	(0, Inf)
Contact sex	Female	1.0 (ref)	-	1.0 (ref)	-	1.0 (ref)	-	1.0 (ref)	-	1.0 (ref)	-	1.0 (ref)	-	1.0 (ref)	-	1.0 (ref)	-
	Male	0.3	(0.08, 0.9)	5400000000	(3.1e-253, NA)	1.2	(0.9, 1.8)	1.4	(0.3, 7.2)	0.9	(0.2, 3.4)	12.2	(2.0, 130.6)	1.2	(0.3, 4.9)	0.8	(0.03, 21.6)
Household member relationship	Parents	1.0 (ref)	-	1.0 (ref)	-	1.0 (ref)	-	1.0 (ref)	-	1.0 (ref)	-	1.0 (ref)	-	1.0 (ref)	-	1.0 (ref)	-
	Spouse	1.5e-09	(0.0, 4.8e93)	25000000000	(0, Inf)	0.8	(0.2, 2.2)	0.8	(7.7e-124, 3.9e118)	6.4e-09	(NA, 3.2e54)	0.5	(2.6e-120, 2.6e116)	1.5	(2.1e-285, 1.1e285)	6.2e-09	(0, Inf)
	Child	0.3	(1.4e-87, 1.3e80)	1.4e-35	(0, 0)	1	(0.5, 1.9)	8200000	(1.7e-86, NA)	1.3	(0.2, 11.6)	1.7e-08	(NA, 6.1e77)	30000000	(0, Inf)	2e-08	(0, Inf)
	Sibling	1.1	(0.0, 3.6e183)	4.4e-37	(NA, Inf)	1.4	(0.7, 2.8)	8600000	(1.1e-75, NA)	1.2	(0.1, 12.9)	3.8	(0.2, 94.9)	1.3	(4.6e-186, 3.7e185)	1.3e-08	(0, Inf)
	Other	-	-	-	-	2.3	(1.3, 3.9)	56000000	(1.1e-85, NA)	0.9	(0.2, 3.8)	3.1	(0.3, 40.0)	-	-	-	-
